# Not all controls are made equal: Definition of human kidney reference samples by single cell gene expression profiles

**DOI:** 10.1101/2025.03.17.25324134

**Authors:** Rajasree Menon, Paul L. Kimmel, Edgar A. Otto, Lalita Subramanian, Christopher L. O’ Connor, Bradley Godfrey, Cathy Smith, Fadhl Alakwaa, Celine C. Berthier, Minnie Sarwal, E. Steve Woodle, Laura Pyle, Ye Ji Choi, Patricia Ladd, John R. Sedor, Syvia E. Rosas, Sushrut S. Waikar, Abhijit S. Naik, Ricardo Melo Ferreira, Michael T. Eadon, Markus Bitzer, Petter Bjornstad, Jeffrey B. Hodgin, Matthias Kretzler, Kidney Precision Medicine Project (KPMP)

## Abstract

Identifying mechanisms of kidney disease typically involves comparing diseased samples to healthy reference tissues. However, the impact of variability in tissue procurement, storage, and donor characteristics remains incompletely explored. In this study, we evaluated three kidney reference types: tumor nephrectomy (TN), pre-transplant biopsies from living donor (LD), and percutaneous biopsies from healthy control volunteers (HC) for their influence on differential gene expression across three diabetic kidney disease (DKD) states. We identified distinct injury markers, cell state proportions, and gene signatures linked to procurement procedures and donor age. Adjusting for these confounders altered pathway analysis results. For example, fatty acid metabolism was most enriched in HC samples after age correction, while an interferon gamma response in the diabetes mellitus resilient (DM-R; patients with diabetes and minimal kidney impairment) vs. HC comparison disappeared. Biological processes associated with aging were enriched in older reference tissues, potentially overlapping with disease mechanisms. Notably, tumor necrosis factor signaling via nuclear factor-κB remained enriched in LD and TN compared to HC, even after adjustment for age and procurement. These findings emphasize the importance of selecting appropriate control tissues to accurately identify kidney disease mechanisms.
