## Supplemental Tables for "Not all controls are made equal: Definition of human kidney reference samples by single cell gene expression profiles"

### Sheet: STableS1
Supplementary Table S1. Summary table showing the number of cells in the cell types identified from all the samples studied
	EC-PTC	EC-AEA	GC-EC	VSMC/P/FIB	MC	Myeloid	tPC-IC	IC-B	IC-A	CNT	PC	DCT	SC/NEU	Lymphoid	POD	TAL1	TAL2	aTAL	ATL	DTL	PEC	aPT	PT
DKD_S-1908-000616	28	6	1	2	0	18	0	0	17	21	15	10	13	185	4	24	16	27	2	19	5	158	31
DKD_S-1908-000757	32	68	0	75	0	15	18	0	78	3	405	0	21	68	0	292	185	243	38	210	0	155	37
DKD_S-1908-000945	21	4	2	17	0	12	2	0	2	6	29	1	2	129	0	67	38	20	3	15	0	32	33
DKD_S-1909-007201	19	5	7	14	2	121	27	18	37	62	47	43	0	169	5	3	54	32	4	3	16	119	157
DKD_S-2001-000142	85	39	26	49	5	76	93	29	56	145	157	121	4	142	2	321	63	17	2	26	37	109	505
DKD_S-2001-005409	205	151	0	196	0	55	26	9	34	15	149	0	0	199	0	14	353	209	89	116	1	63	100
DKD_S-2001-019418	24	4	0	9	0	31	1	2	15	13	11	5	14	78	0	20	19	87	5	23	0	70	60
DKD_S-2002-005617	45	20	20	12	0	30	41	11	57	104	54	44	0	77	0	3	19	52	2	5	6	211	23
DKD_S-2102-006228	53	25	2	26	2	111	21	17	31	21	192	15	0	250	0	12	479	33	29	55	16	179	86
DKD_S-2103-004863	47	1	12	4	0	129	10	6	30	11	21	20	0	286	1	1	7	17	5	1	3	108	229
DKD_S-2106-003452	49	12	72	30	8	46	49	8	70	80	27	90	10	60	3	25	13	33	0	7	11	110	77
DKD_S-2106-003499	29	8	5	10	0	38	32	12	31	33	20	34	0	104	4	0	17	20	2	2	3	111	61
DKD_S-2107-015041	50	23	8	30	1	81	15	18	19	57	87	44	10	273	4	88	29	62	1	8	15	237	207
DKD_S-2108-000601	48	30	3	26	1	46	3	4	8	0	98	2	9	95	0	258	133	41	4	148	0	60	41
DKD_S-2203-000627	107	111	0	137	0	115	44	0	98	6	296	0	22	195	0	250	178	415	301	277	0	42	5
DKD_S-2203-008884	53	5	14	26	1	85	13	5	10	87	3	43	16	563	0	10	2	10	0	3	30	106	60
DKD_S-2207-011356	20	5	6	5	1	31	9	3	7	16	8	11	3	70	0	32	6	14	0	6	0	50	94
DMR_S-2212-003230	8	15	9	37	6	48	10	7	40	49	79	14	9	32	0	117	39	18	1	31	4	25	54
DMR_S-2303-006388	20	22	53	20	14	16	12	3	28	41	39	19	14	31	7	27	6	1	0	1	11	11	75
DMR_S-2305-006556	41	5	20	23	19	23	45	8	99	57	14	31	13	35	16	27	20	8	0	2	11	66	132
DMR_S-2306-012836	13	7	24	13	12	19	7	1	18	27	20	21	13	28	4	8	8	11	0	2	11	26	230
DMR_S-2308-002326	99	26	36	84	21	46	72	9	77	149	38	48	9	78	17	63	20	35	2	6	23	80	179
DMR_S-2311-013370	87	47	96	57	30	53	110	22	283	174	192	223	2	33	36	154	25	17	0	4	67	90	1422
DMR_S2002005664	0	0	0	0	0	1	22	6	25	19	0	4	0	2	0	0	1	0	0	1	0	8	1
DMR_S2203008555	1	1	3	3	0	5	1	2	12	14	1	36	3	44	0	4	2	7	0	0	1	13	8
DMR_S2203008936	15	41	0	28	0	6	6	2	8	6	124	1	5	11	0	172	104	6	4	78	3	33	34
DMR_S2406008563	2	2	55	2	3	16	4	0	21	10	1	4	6	11	1	0	0	0	0	0	1	8	117
DMR_S2409008998	77	21	285	103	95	75	74	10	163	72	44	43	14	133	60	68	12	16	0	4	27	108	265
DMR_S2409009045	71	24	221	79	61	85	56	16	94	65	99	41	28	80	35	173	32	35	5	7	16	68	120
DMR_S2409009092	54	10	89	15	48	51	15	8	27	18	32	16	0	74	12	65	11	1	0	2	25	54	612
DMR_S2410000759	41	19	59	124	44	90	119	23	110	140	161	153	0	58	18	242	103	25	3	26	45	200	448
DMR_S2412000939	129	104	191	192	71	49	21	7	42	33	188	26	2	73	48	150	117	41	3	169	25	82	481
DMR_S2501005976	33	8	168	43	50	166	116	18	242	89	19	76	8	186	13	40	11	7	0	9	20	100	296
DMR_S2502001263	6	3	23	23	6	19	10	3	21	40	11	13	0	35	2	6	3	6	0	0	2	21	117
DMR_S2502001310	30	2	56	13	3	32	8	3	26	26	22	13	46	27	13	31	8	2	0	3	14	34	482
earlyDKD_S-1907-004661-PB	290	19	228	60	12	153	107	128	286	186	69	149	0	182	0	77	27	10	0	7	37	79	1259
earlyDKD_S-1907-004849-PB	265	318	0	295	0	12	43	0	694	0	1113	0	0	4	0	68	525	5	990	489	0	3	0
earlyDKD_S-1907-004943-PB	147	12	12	17	0	43	16	20	14	23	78	92	0	48	1	172	140	9	0	29	17	53	359
earlyDKD_S-1907-005037-PB	17	1	23	12	14	19	15	8	73	70	13	70	0	23	0	2	1	3	0	2	13	110	231
earlyDKD_S-1907-005131-PB	70	5	3	19	0	20	13	22	14	15	60	49	0	22	1	183	154	3	0	3	5	54	87
earlyDKD_S-1907-005366-PB	104	17	15	43	0	34	53	88	78	85	52	55	0	84	0	260	152	9	1	3	30	65	578
earlyDKD_S-2007-002856-PB	240	80	32	122	3	49	21	7	13	23	169	41	0	64	6	513	1183	23	6	360	18	39	209
earlyDKD_S-2007-003746-PB	101	11	48	28	4	26	18	114	84	80	71	131	0	47	1	188	207	5	1	5	21	63	366
earlyDKD_S-2007-004169-PB	146	13	71	55	13	53	58	39	127	138	148	163	0	46	3	280	392	3	2	14	43	50	483
HC_S-1907-004802-PB	102	18	10	79	0	18	17	63	20	21	78	24	0	17	3	5	631	2	1	20	10	14	106
HC_S-2007-002997-PB	240	209	0	196	0	21	2	0	13	0	548	0	0	25	0	11	714	11	45	689	0	6	4
HC_S-2007-004028-PB	13	4	22	4	1	41	8	20	40	40	36	23	0	63	2	0	22	5	0	0	21	23	52
HC_S-2007-004216-PB	37	3	18	30	5	36	34	18	56	58	33	75	0	34	4	0	173	8	0	4	21	24	419
HC_S-2007-004263-PB	25	6	14	1	0	5	431	12	21	9	13	21	0	27	1	9	212	0	0	0	2	14	398
HC_S-2103-004037-PB	48	33	59	62	20	30	88	64	98	152	89	159	5	21	12	364	49	9	1	2	66	55	321
HC_S-2103-004046-PB	173	33	106	41	10	50	54	6	40	58	32	89	0	63	14	11	406	10	4	1	26	63	512
HC_S-2103-004091-PB	88	16	12	67	10	21	13	36	9	4	353	19	12	37	0	944	213	7	2	44	3	60	6
HC_S-2103-004127-PB	47	38	64	93	1	15	77	79	111	145	111	212	40	26	33	287	60	10	2	2	42	27	307
HC_S-2107-023538-PB	31	7	4	29	0	27	27	25	34	62	54	113	16	44	1	81	19	4	0	1	14	35	83
HC_S-2107-023556-PB	184	37	136	167	43	76	103	77	240	193	137	341	17	66	27	947	119	9	3	8	47	121	110
HC_S-2107-023619-PB	3	1	6	11	0	6	198	88	83	140	79	70	0	0	1	117	204	12	1	0	24	10	62
LD_S-2008-006722-HRT	95	24	65	42	16	45	70	21	84	131	28	245	0	16	22	4	171	10	0	1	34	90	270
LD_S-2107-011581-HRT	124	34	282	111	111	61	157	15	245	217	38	199	3	53	64	131	50	19	1	4	49	185	716
LD_S-2108-005518-HRT	210	65	11	163	2	24	85	52	94	51	237	139	6	40	0	620	223	23	2	200	11	61	443
LD_S-2108-005583-HRT	194	52	101	120	19	34	118	34	133	36	225	99	2	44	5	663	632	24	1	28	41	398	930
LD_S-2108-005589-HRT	159	160	0	247	0	9	43	1	43	0	869	0	30	11	0	972	819	16	7	459	0	23	5
LD_S-2111-008298-HRT	29	29	14	71	1	10	22	13	33	27	155	8	41	15	1	229	96	4	0	14	8	44	47
LD_S-2112-014316-HRT	78	47	15	136	1	32	27	5	29	47	117	22	26	70	0	128	172	74	3	15	1	74	407
LD_S-2205-002500-HRT	43	18	27	52	5	24	57	44	100	49	88	47	30	82	2	307	387	15	1	3	15	82	584
LD_S-2205-002512-HRT	35	30	15	31	0	7	0	1	9	0	19	1	4	67	1	95	187	5	1	42	3	17	10
TN_PilotV221015	25	30	216	55	46	71	107	60	219	180	72	110	0	44	65	16	43	16	3	2	28	104	490
TN_PRECISE165536000003N	20	9	11	19	2	46	17	13	38	53	32	51	0	54	3	5	128	4	1	0	14	48	917
TN_PRECISE36	65	28	9	81	0	183	205	111	350	259	290	163	66	35	3	541	656	24	7	92	22	91	14
TN_Precise56ref	63	59	42	72	1	82	69	84	123	215	248	111	0	71	10	20	322	22	4	4	15	57	141
TN_PRECISE80	243	257	2	227	0	28	42	12	28	9	655	3	22	55	0	1033	310	26	9	655	0	146	492
TN_PRECISE945420	58	27	80	105	21	150	186	85	188	142	68	121	0	67	55	9	114	22	3	0	40	219	599
TN_Precise95Run9336EO2	31	22	158	36	2	84	63	14	398	148	33	83	39	150	2	94	69	6	0	1	6	26	41
TN_PRECISE96	67	45	101	60	5	38	56	46	125	147	147	85	10	98	14	53	25	26	1	0	35	73	471
TN_Precise99Run9336EO3	147	21	287	71	9	58	36	36	128	127	37	112	141	80	33	48	40	3	1	0	21	50	50

### Sheet: STableS2
Supplementary Table 2: Processing effect gene set
PDK4
FKBP5
CEBPD
ZBTB16
TSC22D3
ERRFI1
KLF9
PER1
TIPARP
RASD1
NR4A1
GADD45A
GADD45G
GADD45B
GDF15
SLC45A4
CDKN1A
CSRNP1
ATF3
KLF15
SYBU
CHGB
NR4A3
FAM96B
AES

### Sheet: STableS3
Supplementary Table S3. Age effect gene sets
up	down
ATF3	MMP7
DCC	TACSTD2
PLCB4	NXNL2
BTG2	MDK
ABR	PPP1R1A
LDLRAD4	RRAS
RENBP	NIBAN2
GDF15	GYPC
BICD1	CDC42EP1
RASGEF1B	TMEM123
CYP2B6	DMKN
VNN1	RIC3
PPP1R15A	CLSTN2
PISD	GALNT3
ABCA1	GUCY1A1
INTS6	GREB1
ANKRD36C	ZFPM1
ORAI2	SLC44A4
SERTAD1	LOXL1
ZNF804B	FAM168A
BHLHE40	DBNDD2
GLA	GPR108
SLC20A1	MARCKSL1
TRAF7	AKAP8L
NUDT15	RSU1
ZMAT3	SSH3
MAPRE2	PYCARD
HMGXB3	ZFP14
GTF2H1	HLA-B
PDRG1	SPEF2
TNFRSF10B	ENTPD2
TMED3	TESK1
IRF2	RAP1GAP
SLC41A1	HLF
PLEKHM1	POU5F1
NEK6	PILRB
HTRA1	SYNE4
HYAL1	ALG12
AGTPBP1	MSH5
FPGT	MSL2
CLEC16A	MTURN
EFCAB11
COTL1
